# SARS-CoV-2 Delta variant of concern in Brazil - multiple introductions, communitary transmission, and early signs of local evolution

**DOI:** 10.1101/2021.09.15.21262846

**Authors:** José Patané, Vincent Viala, Loyze Lima, Antonio Martins, Claudia Barros, Elaine Marqueze, Jardelina Bernardino, Debora Moretti, Svetoslav Slavov, Rafael Bezerra, Evandra Rodrigues, Elaine Santos, Ricardo Brassaloti, Raquel Cassano, Pilar Mariani, João Kitajima, Bibiana Santos, Patricia Assato, Felipe Costa, Mirele Poleti, Jessika Lesbon, Elisangela Chicaroni, Cecilia Banho, Lívia Sacchetto, Marília Moraes, Melissa Palmieri, Fabiana Vilanova, Maiara Martininghi, Rejane Grotto, Jayme Souza-Neto, Marta Giovanetti, Luiz Alcantara, Maurício Nogueira, Heidge Fukumasu, Luiz Coutinho, Rodrigo Calado, Simone Kashima, Raul Neto, Dimas Covas, Carolina Elias, Sandra Coccuzzo

## Abstract

The dissemination of the Delta VOC in Brazil is still unclear, despite the frequent reports of isolated cases from different Brazilian states. In this report we characterize the dissemination of the Delta VOC in Brazil and where the introductions of this lineage fall within the global Delta phylogeny. We also examined the mutational profile of the largest clade within the Brazilian Delta VOCs, with a focus on samples which were obtained in the State of São Paulo, and especially in the city of São Paulo, the largest metropolis of South America, and a national and international transportation hub.
