## Supplemental Table 1 for "SARS-CoV-2 Delta variant of concern in Brazil - multiple introductions, communitary transmission, and early signs of local evolution"

### Sheet: gisaid_hcov-19_2021_07_21_21 (2
Virus name	Accession ID	Location	Specimen	Lineage	Clade	AA Substitutions
hCoV-19/Brazil/SP-2898/2021	EPI_ISL_2274979	South America / Brazil / Sao Paulo / Guarulhos	Nasopharyngeal swab	B.1.617.2	G	(NSP3_E1231D,N_D63G,N_R203M,NSP12_G671S,N_K248N,Spike_G142D,NSP6_T181I,NS3_S26L,Spike_P681R,Spike_R158del,NS7a_V82A,Spike_F157del,Spike_T19R,NS7a_T120I,Spike_A222V,N_D377Y,M_I82T,NSP6_V149A,NSP3_P822L,NSP13_P77L,Spike_E156G,NSP4_A446V,Spike_T478K,NSP12_P323L,Spike_D614G,Spike_L452R)
hCoV-19/Brazil/MG-FUNED-303-21/2021	EPI_ISL_2311861	South America / Brazil / Minas Gerais / Juiz de Fora		B.1.617.2	G	(NSP3_E1231D,N_D63G,N_R203M,NSP12_G671S,Spike_G142D,NSP6_T181I,NS3_S26L,Spike_P681R,Spike_R158del,NS7a_V82A,Spike_F157del,Spike_T19R,NS7a_T120I,Spike_A222V,N_D377Y,M_I82T,NSP6_V149A,Spike_D950N,NSP3_P822L,NSP13_P77L,Spike_E156G,NSP4_A446V,Spike_T478K,NSP12_P323L,Spike_D614G,Spike_L452R)
hCoV-19/Brazil/PR-FIOCRUZ-22792/2021	EPI_ISL_2443545	South America / Brazil / Parana / Apucarana	Nasopharyngeal swab	B.1.617.2	G	(NS7a_L116F,N_D63G,N_R203M,NSP12_G671S,NSP10_M122V,Spike_G142D,NSP2_P129L,NS3_S26L,Spike_P681R,Spike_R158del,NSP3_H1274Y,NS7a_V82A,Spike_F157del,Spike_T19R,NS7a_T120I,N_R385K,N_D377Y,M_I82T,N_L139F,NSP6_V149A,Spike_D950N,NSP3_P822L,NSP13_P77L,NS3_A72S,Spike_E156G,NSP4_A446V,NSP15_H234Y,Spike_T478K,NSP12_P323L,Spike_D614G,NSP12_M380I,Spike_L452R)
hCoV-19/Brazil/RJ-FIOCRUZ-25683/2021	EPI_ISL_2466268	South America / Brazil / Rio de Janeiro	Nasopharyngeal Swab	B.1.617.2	G	(NSP3_E1231D,N_D63G,N_R203M,NSP12_G671S,N_K248N,Spike_G142D,NSP6_T181I,NS3_S26L,Spike_P681R,Spike_R158del,NS7a_V82A,Spike_F157del,Spike_T19R,NS7a_T120I,Spike_A222V,N_D377Y,M_I82T,NSP6_V149A,Spike_D950N,NSP3_P822L,NSP13_P77L,Spike_E156G,NSP4_A446V,Spike_T478K,NSP12_P323L,Spike_D614G,Spike_L452R)
hCoV-19/Brazil/MA-FIOCRUZ-25685/2021	EPI_ISL_2645411	South America / Brazil / Maranhao / SAO LUIS	Nasopharyngeal swab	B.1.617.2	G	(N_G215C,N_D63G,N_R203M,NSP12_G671S,NS3_S26L,Spike_P681R,Spike_R158del,NSP3_P1228L,NS7a_V82A,NSP2_D511N,NSP3_A488S,Spike_F157del,NSP4_T492I,NSP14_A394V,NS7a_T120I,N_D377Y,M_I82T,Spike_D950N,NS7b_T40I,NSP13_P77L,Spike_E156G,NSP3_P1469S,NSP6_T77A,NSP12_P323L,Spike_D614G,NSP4_V167L,NSP13_E365D)
hCoV-19/Brazil/MA-FIOCRUZ-25686/2021	EPI_ISL_2645412	South America / Brazil / Maranhao / SAO LUIS	Nasopharyngeal swab	B.1.617.2	G	(N_G215C,N_D63G,N_R203M,NSP12_G671S,NS3_S26L,Spike_P681R,Spike_R158del,NSP3_P1228L,NS7a_V82A,NSP2_D511N,NSP3_A488S,Spike_F157del,NSP4_T492I,NSP14_A394V,Spike_T19R,NS7a_T120I,N_D377Y,M_I82T,Spike_D950N,NS7b_T40I,NSP13_P77L,Spike_E156G,NSP3_P1469S,Spike_T478K,NSP6_T77A,NSP12_P323L,Spike_D614G,NSP4_V167L,Spike_L452R,NSP13_E365D)
hCoV-19/Brazil/MA-FIOCRUZ-25687/2021	EPI_ISL_2645413	South America / Brazil / Maranhao / SAO LUIS	Nasopharyngeal swab	B.1.617.2	G	(N_G215C,N_D63G,N_R203M,NSP12_G671S,NS3_S26L,Spike_P681R,Spike_R158del,NSP3_P1228L,NS8_E106stop,NS7a_V82A,NSP2_D511N,NSP3_A488S,Spike_F157del,NSP4_T492I,NSP14_A394V,Spike_T19R,NS7a_T120I,N_D377Y,M_I82T,Spike_D950N,NS7b_T40I,NSP13_P77L,Spike_E156G,NSP3_P1469S,Spike_T478K,NSP6_T77A,NSP12_P323L,Spike_D614G,NSP3_A861V,NSP4_V167L,Spike_L452R,NSP13_E365D)
hCoV-19/Brazil/MA-FIOCRUZ-25688/2021	EPI_ISL_2645414	South America / Brazil / Maranhao / SAO LUIS	Nasopharyngeal swab	B.1.617.2	G	(N_G215C,N_D63G,N_R203M,NSP12_G671S,NS3_S26L,Spike_P681R,Spike_R158del,NSP3_P1228L,NS7a_V82A,NSP2_D511N,NSP3_A488S,Spike_F157del,NSP4_T492I,NSP14_A394V,Spike_T19R,NS7a_T120I,N_D377Y,M_I82T,Spike_D950N,NS7b_T40I,NSP13_P77L,Spike_E156G,NSP3_P1469S,Spike_T478K,NSP6_T77A,NSP12_P323L,Spike_D614G,NSP3_A861V,NSP4_V167L,Spike_L452R,NSP13_E365D)
hCoV-19/Brazil/MA-FIOCRUZ-25689/2021	EPI_ISL_2645415	South America / Brazil / Maranhao / SAO LUIS	Nasopharyngeal swab	B.1.617.2	G	(N_G215C,N_D63G,N_R203M,NSP12_G671S,NS3_S26L,Spike_P681R,Spike_R158del,NSP3_P1228L,NS7a_V82A,NSP2_D511N,NSP3_A488S,Spike_F157del,NSP4_T492I,NSP14_A394V,Spike_T19R,NS7a_T120I,N_D377Y,M_I82T,Spike_D950N,NS7b_T40I,NSP13_P77L,Spike_E156G,NSP3_P1469S,Spike_T478K,NSP6_T77A,NSP12_P323L,Spike_D614G,Spike_L452R,NSP4_V167L,NSP13_E365D)
hCoV-19/Brazil/MA-FIOCRUZ-25688-1P/2021	EPI_ISL_2645416	South America / Brazil / Maranhao / SAO LUIS	Nasopharyngeal swab	B.1.617.2	G	(N_G215C,N_D63G,NSP1_M85del,N_R203M,NSP12_G671S,NS3_S26L,Spike_P681R,Spike_R158del,NSP3_P1228L,NS7a_V82A,NSP2_D511N,NSP3_A488S,Spike_F157del,NSP4_T492I,NSP14_A394V,Spike_T19R,NS7a_T120I,N_D377Y,M_I82T,Spike_D950N,Spike_R682W,NS7b_T40I,NSP13_P77L,NSP1_V86del,Spike_E156G,NSP3_P1469S,Spike_T478K,NSP6_T77A,NSP12_P323L,Spike_D614G,NSP4_V167L,Spike_L452R,NSP13_E365D)
hCoV-19/Brazil/MA-FIOCRUZ-25688-2P/2021	EPI_ISL_2645417	South America / Brazil / Maranhao / SAO LUIS	Nasopharyngeal Swab	B.1.617.2	G	(N_G215C,N_D63G,NS3_A23V,N_R203M,NSP12_G671S,NS3_S26L,Spike_P681R,Spike_R158del,NSP3_P1228L,NS8_E106stop,Spike_P174S,NS7a_V82A,NSP2_D511N,NSP3_A488S,Spike_F157del,NSP4_T492I,NSP14_A394V,Spike_T19R,NS7a_T120I,N_D377Y,M_I82T,Spike_D950N,NS7b_T40I,NSP13_P77L,Spike_E156G,NSP3_P1469S,Spike_T478K,NSP6_T77A,NSP12_P323L,Spike_D614G,NSP3_A861V,NSP4_V167L,Spike_L452R,NSP13_E365D)
hCoV-19/Brazil/MA-FIOCRUZ-25689-2P/2021	EPI_ISL_2645418	South America / Brazil / Maranhao / SAO LUIS	Nasopharyngeal Swab	B.1.617.2	G	(N_G215C,N_D63G,N_R203M,NSP12_G671S,NS3_S26L,Spike_P681R,Spike_R158del,NSP3_P1228L,NS7a_V82A,NSP2_D511N,NSP3_A488S,Spike_F157del,NSP4_T492I,NSP14_A394V,Spike_T19R,NS7a_T120I,N_D377Y,M_I82T,Spike_D950N,Spike_R682W,NS7b_T40I,NSP13_P77L,Spike_E156G,NSP3_P1469S,Spike_T478K,NSP6_T77A,NSP12_P323L,Spike_D614G,NSP3_A861V,NSP4_V167L,Spike_L452R,NSP13_E365D)
hCoV-19/Brazil/RJ-FIOCRUZ-25683-2P/2021	EPI_ISL_2677318	South America / Brazil / Rio de Janeiro	Nasopharyngeal Swab	B.1.617.2	G	(N_G215C,N_D63G,NSP1_M85del,N_R203M,NSP12_G671S,NS3_S26L,Spike_P681R,Spike_R158del,NSP3_P1228L,NS7a_V82A,NSP2_D511N,NSP3_A488S,Spike_F157del,NSP4_T492I,NSP14_A394V,Spike_T19R,NS7a_T120I,N_D377Y,M_I82T,Spike_D950N,Spike_R682W,NS7b_T40I,NSP13_P77L,NSP1_V86del,Spike_E156G,NSP3_P1469S,Spike_T478K,NSP6_T77A,NSP12_P323L,Spike_D614G,NSP4_V167L,Spike_L452R,NSP13_E365D)
hCoV-19/Brazil/GO-DNAGYN-497-226/2021	EPI_ISL_2725072	South America / Brazil / Goias / Goiania		B.1.617.2	G	(N_G215C,N_D63G,N_R203M,NSP12_G671S,Spike_G142D,NS3_S26L,Spike_P681R,Spike_R158del,NSP3_P1228L,NS7a_V82A,NSP2_D511N,NSP3_A488S,Spike_F157del,NSP4_T492I,NSP14_A394V,Spike_T19R,NS7a_T120I,N_D377Y,M_I82T,NS7b_T40I,NSP13_P77L,Spike_E156G,NSP3_P1469S,Spike_T478K,NSP6_T77A,Spike_D614G,NSP4_V167L,Spike_L452R,NSP13_E365D)
hCoV-19/Brazil/GO-FIOCRUZ-31424/2021	EPI_ISL_2731451	South America / Brazil / Goias	Nasopharyngeal swab	B.1.617.2	G	(N_G215C,N_D63G,N_R203M,NSP12_G671S,Spike_G142D,NS3_S26L,Spike_P681R,Spike_R158del,NSP3_P1228L,NS7a_V82A,NSP2_D511N,NSP3_A488S,Spike_F157del,NSP4_T492I,NSP14_A394V,Spike_T19R,NS7a_T120I,N_D377Y,M_I82T,Spike_D950N,NS7b_T40I,NSP13_P77L,Spike_E156G,NSP3_P1469S,Spike_T478K,NSP6_T77A,NSP12_P323L,Spike_D614G,NSP4_V167L,Spike_L452R,NSP13_E365D)
hCoV-19/Brazil/GO-FIOCRUZ-31425/2021	EPI_ISL_2731452	South America / Brazil / Goias	Nasopharyngeal swab	B.1.617.2	G	(N_G215C,N_D63G,N_R203M,NSP12_G671S,Spike_G142D,NS3_S26L,Spike_P681R,Spike_R158del,NSP3_P1228L,NS7a_V82A,NSP2_D511N,NSP3_A488S,Spike_F157del,NSP4_T492I,NSP14_A394V,Spike_T19R,NS7a_T120I,N_D377Y,M_I82T,Spike_D950N,NS7b_T40I,NSP13_P77L,Spike_E156G,NSP3_P1469S,Spike_T478K,NSP6_T77A,NSP12_P323L,Spike_D614G,NSP4_V167L,Spike_L452R,NSP13_E365D)
hCoV-19/Brazil/SP-IB_115710/2021	EPI_ISL_2820952	South America / Brazil / Sao Paulo		B.1.617.2	G	(N_G215C,N_D63G,N_R203M,NSP12_G671S,NS3_W131C,NS3_S26L,Spike_P681R,Spike_R158del,NSP3_P1228L,NS7a_V82A,NSP3_A488S,Spike_F157del,NSP4_T492I,NSP14_A394V,Spike_T19R,NS7a_T120I,NSP2_K81N,NS7b_L32F,N_D377Y,M_I82T,Spike_D950N,NS7b_T40I,NSP13_P77L,Spike_E156G,NSP3_P1469S,Spike_T478K,NS7a_P45L,NSP6_T77A,NS7a_T61N,NSP12_P323L,Spike_D614G,NSP4_V167L,Spike_L452R)
hCoV-19/Brazil/RJ-LNN03262/2021	EPI_ISL_2837266	South America / Brazil / Rio de Janeiro / Sao Joao de Meriti		B.1.617.2	G	(N_G215C,N_D63G,N_R203M,NSP8_T145I,NSP12_G671S,NS3_S26L,Spike_P681R,Spike_R158del,NSP3_P1228L,NS7a_V82A,NSP3_A488S,Spike_F157del,NSP4_T492I,NSP14_A394V,Spike_T19R,NS7a_T120I,N_D377Y,M_I82T,Spike_D950N,NS7b_T40I,NSP13_P77L,Spike_E156G,NSP3_P1469S,Spike_T478K,NSP6_T77A,NSP12_P323L,Spike_D614G,NSP4_V167L,NSP6_L37F,Spike_L452R,NSP3_I273V)
hCoV-19/Brazil/RJ-LNN03317/2021	EPI_ISL_2837299	South America / Brazil / Rio de Janeiro / Seropedica		B.1.617.2	G	(N_G215C,N_D63G,N_R203M,NSP8_T145I,NSP12_G671S,NS3_S26L,Spike_P681R,Spike_R158del,NSP3_P1228L,NS7a_V82A,NSP3_A488S,Spike_F157del,NSP4_T492I,NSP14_A394V,Spike_T19R,NS7a_T120I,N_D377Y,M_I82T,Spike_D950N,NS7b_T40I,NSP13_P77L,Spike_E156G,NSP3_P1469S,Spike_T478K,NSP6_T77A,NSP12_P323L,Spike_D614G,NSP4_V167L,Spike_L452R,NSP3_I273V)
hCoV-19/Brazil/PR-FIOCRUZ-29843/2021	EPI_ISL_2863898	South America / Brazil / Parana / Apucarana	Nasopharyngeal swab	B.1.617.2	G	(NS7a_L116F,N_D63G,N_R203M,NSP12_G671S,NSP10_M122V,Spike_G142D,NSP2_P129L,NS3_S26L,Spike_P681R,Spike_R158del,NSP3_H1274Y,NS7a_V82A,Spike_F157del,Spike_T19R,NS7a_T120I,N_R385K,N_D377Y,M_I82T,N_L139F,NSP6_V149A,Spike_D950N,NSP3_P822L,NSP13_P77L,Spike_E156G,NSP4_A446V,NSP15_H234Y,Spike_T478K,NSP12_P323L,Spike_D614G,NSP12_M380I,Spike_L452R)
hCoV-19/Brazil/PR-FIOCRUZ-29971/2021	EPI_ISL_2863899	South America / Brazil / Parana / Apucarana	Nasopharyngeal swab	B.1.617.2	G	(NS7a_L116F,N_D63G,N_R203M,NSP12_G671S,NSP10_M122V,Spike_G142D,NSP2_P129L,NS3_S26L,Spike_P681R,Spike_R158del,NSP3_H1274Y,NS7a_V82A,Spike_F157del,Spike_T19R,NS7a_T120I,N_R385K,N_D377Y,M_I82T,N_L139F,NSP6_V149A,Spike_D950N,NSP3_P822L,NSP13_P77L,Spike_E156G,NSP4_A446V,NSP15_H234Y,Spike_T478K,NSP12_P323L,Spike_D614G,NSP12_M380I,Spike_L452R)
hCoV-19/Brazil/SP-IB_117694/2021	EPI_ISL_2938095	South America / Brazil / Sao Paulo		B.1.617.2	G	(N_G215C,N_D63G,N_R203M,NSP8_T145I,NSP12_G671S,NS3_S26L,Spike_P681R,Spike_R158del,NSP3_P1228L,NS7a_V82A,NSP3_A488S,Spike_F157del,NSP4_T492I,NSP14_A394V,Spike_T19R,NS7a_T120I,N_D377Y,M_I82T,Spike_D950N,NS7b_T40I,NSP13_P77L,Spike_E156G,NSP3_P1469S,Spike_T478K,NSP6_T77A,NSP12_P323L,Spike_D614G,NSP4_V167L,Spike_L452R,NSP3_I273V)
hCoV-19/Brazil/SP-IB_117325/2021	EPI_ISL_2938096	South America / Brazil / Sao Paulo		B.1.617.2	G	(N_G215C,N_D63G,N_R203M,NSP8_T145I,NSP12_G671S,NS3_S26L,Spike_P681R,Spike_R158del,NSP3_P1228L,NS7a_V82A,NSP3_A488S,Spike_F157del,NSP4_T492I,NSP14_A394V,Spike_T19R,NS7a_T120I,N_D377Y,M_I82T,NS7b_T40I,NSP13_P77L,Spike_E156G,NSP3_P1469S,Spike_T478K,NSP6_T77A,NSP12_P323L,Spike_D614G,NSP4_V167L,Spike_L452R,NSP3_I273V)
hCoV-19/Brazil/SP-HIAE-ID055/2021	EPI_ISL_2965577	South America / Brazil / São Paulo		B.1.617.2	G	(N_G215C,N_D63G,N_R203M,NSP12_G671S,NS3_S26L,NS6_Y49H,Spike_P681R,Spike_R158del,NSP3_P1228L,NS7a_V82A,NSP2_D511N,NSP3_A488S,Spike_F157del,NSP4_T492I,NSP14_A394V,Spike_T19R,NS7a_T120I,N_D377Y,M_I82T,Spike_D950N,NS7b_T40I,NSP13_P77L,NSP12_V637A,Spike_E156G,NSP3_P1469S,Spike_T478K,NSP6_T77A,NSP12_P323L,Spike_D614G,NSP4_V167L,Spike_L452R,NSP13_E365D)
hCoV-19/Brazil/SP-HIAE-ID056/2021	EPI_ISL_2965582	South America / Brazil / São Paulo		B.1.617.2	G	(N_G215C,N_D63G,N_R203M,NSP3_A1769V,NSP8_T145I,NSP12_G671S,NS3_S26L,Spike_P681R,Spike_R158del,NSP3_P1228L,NS7a_V82A,NSP3_A488S,Spike_F157del,NSP4_T492I,NSP14_A394V,Spike_T19R,NS7a_T120I,N_D377Y,M_I82T,Spike_D950N,NS7b_T40I,NSP13_P77L,Spike_E156G,NSP3_P1469S,Spike_T478K,NSP6_T77A,NSP12_P323L,Spike_D614G,NSP4_V167L,Spike_L452R,NSP3_I273V)
hCoV-19/Brazil/RJ-FIOCRUZ-33503/2021	EPI_ISL_2982735	South America / Brazil / Rio de Janeiro / RIO DE JANEIRO	Nasopharyngeal swab	B.1.617.2	G	(NSP4_V99M,N_G215C,N_D63G,N_R203M,NSP8_T145I,NSP12_G671S,NS3_S26L,Spike_P681R,Spike_R158del,NSP3_P1228L,NS7a_V82A,NSP3_A488S,Spike_F157del,NSP4_T492I,NSP14_A394V,Spike_T19R,NS7a_T120I,N_D377Y,M_I82T,Spike_D950N,NS7b_T40I,NSP13_P77L,Spike_E156G,NSP3_P1469S,Spike_T478K,NSP6_T77A,NSP12_P323L,Spike_D614G,NSP4_V167L,Spike_L452R,NSP3_I273V)
hCoV-19/Brazil/RJ-FIOCRUZ-33487/2021	EPI_ISL_2982743	South America / Brazil / Rio de Janeiro / RIO DE JANEIRO	Nasopharyngeal swab	B.1.617.2	G	(N_G215C,N_D63G,N_R203M,NSP8_T145I,NSP12_G671S,NS3_S26L,Spike_P681R,Spike_R158del,NSP3_P1228L,NS7a_V82A,NSP3_A488S,Spike_F157del,NSP4_T492I,NSP14_A394V,Spike_T19R,NS7a_T120I,N_D377Y,M_I82T,Spike_D950N,NS7b_T40I,NSP13_P77L,Spike_E156G,NSP3_P1469S,Spike_T478K,NSP6_T77A,NSP12_P323L,Spike_D614G,NSP4_V167L,Spike_L452R,NSP3_I273V)
hCoV-19/Brazil/PR-FIOCRUZ-31740/2021	EPI_ISL_2983373	South America / Brazil / Parana / Campo Largo	Nasopharyngeal Swab	B.1.617.2	G	(NSP14_T219I,Spike_V382L,N_G215C,Spike_T95I,N_D63G,NS3_A23V,N_R203M,NSP12_G671S,Spike_G142D,NS3_S26L,Spike_P681R,Spike_R158del,NSP3_P1228L,NS7a_V82A,NSP3_A488S,Spike_F157del,NSP4_T492I,NSP14_A394V,Spike_T19R,NS7a_T120I,Spike_P1112L,N_D377Y,M_I82T,Spike_D950N,NS7b_T40I,NSP13_P77L,Spike_E156G,NSP3_P1469S,Spike_T478K,NSP6_T77A,NSP12_P323L,Spike_D614G,NSP4_V167L,Spike_L452R,NSP4_A307V)
hCoV-19/Brazil/PR-FIOCRUZ-31739-R2/2021	EPI_ISL_2983452	South America / Brazil / Parana / MANDAGUARI	Nasopharyngeal swab	B.1.617.2	G	(N_G215C,Spike_T95I,N_D63G,NS3_A23V,N_R203M,NSP12_G671S,NS3_S26L,Spike_P681R,Spike_R158del,NSP3_P1228L,NS7a_V82A,NSP3_A488S,Spike_F157del,NSP4_T492I,NSP14_A394V,Spike_T19R,NS7a_T120I,N_D377Y,M_I82T,NS7b_T40I,NSP13_P77L,Spike_E156G,NSP3_P1469S,Spike_T478K,NSP6_T77A,NSP12_P323L,Spike_D614G,NSP4_V167L,Spike_L452R,NSP4_A307V)
hCoV-19/Brazil/RS-LNN04159/2021	EPI_ISL_3014408	South America / Brazil / Rio Grande Do Sul / Nova Bassano		B.1.617.2	G	(N_G215C,N_D63G,N_R203M,NSP8_T145I,NSP12_G671S,NS3_S26L,Spike_P681R,NSP3_P1228L,NSP3_A488S,NSP4_T492I,NSP14_A394V,Spike_T19R,N_D377Y,M_I82T,Spike_D950N,NS7b_T40I,NSP13_P77L,NSP3_L1328F,NSP3_P1469S,Spike_T478K,NSP6_T77A,NSP12_P323L,Spike_D614G,NSP4_V167L,Spike_L452R,NSP3_I273V)
hCoV-19/Brazil/RJ-LNN04026/2021	EPI_ISL_3014409	South America / Brazil / Rio de Janeiro / Mesquita		B.1.617.2	G	(N_G215C,N_D63G,N_R203M,NSP8_T145I,NSP12_G671S,NS3_S26L,Spike_P681R,Spike_R158del,NSP3_P1228L,NS7a_V82A,NSP3_A488S,Spike_F157del,NSP4_T492I,NSP14_A394V,Spike_T19R,N_D377Y,M_I82T,Spike_D950N,NS7b_T40I,NSP13_P77L,Spike_E156G,NSP3_P1469S,Spike_T478K,NSP6_T77A,NSP12_P323L,Spike_D614G,NSP4_V167L,Spike_L452R,NSP3_I273V)
hCoV-19/Brazil/RJ-LNN03759/2021	EPI_ISL_3014410	South America / Brazil / Rio de Janeiro / Sao Joao de Meriti		B.1.617.2	G	(N_G215C,N_D63G,N_R203M,NSP8_T145I,NSP12_G671S,NS3_S26L,Spike_P681R,Spike_R158del,NSP3_P1228L,NS7a_V82A,NSP3_A488S,Spike_F157del,NSP4_T492I,NSP14_A394V,Spike_T19R,NS7a_T120I,N_D377Y,M_I82T,Spike_D950N,NS7b_T40I,NSP13_P77L,Spike_E156G,NSP3_P1469S,Spike_T478K,NSP6_T77A,NSP12_P323L,Spike_D614G,NSP4_V167L,Spike_L452R,NSP3_I273V)
hCoV-19/Brazil/RJ-LNN04141/2021	EPI_ISL_3014411	South America / Brazil / Rio de Janeiro / Rio de Janeiro		B.1.617.2	G	(N_D63G,N_R203M,NSP8_T145I,NSP12_G671S,NS3_S26L,Spike_P681R,NSP3_P1228L,NSP3_A488S,NSP4_T492I,NSP14_A394V,Spike_T19R,N_D377Y,M_I82T,Spike_D950N,NS7b_T40I,NSP13_P77L,NSP3_P1469S,Spike_T478K,NSP6_T77A,NSP12_P323L,Spike_D614G,NSP4_V167L,Spike_L452R,NSP3_I273V)
hCoV-19/Brazil/RJ-LNN04036/2021	EPI_ISL_3014412	South America / Brazil / Rio de Janeiro / Mesquita		B.1.617.2	G	(N_G215C,N_D63G,N_R203M,NSP8_T145I,NSP12_G671S,NS3_S26L,NSP4_A128V,Spike_P681R,Spike_R158del,NSP3_P1228L,NS7a_V82A,NSP3_A488S,Spike_F157del,N_G120V,NSP4_T492I,NSP14_A394V,Spike_T19R,NS7a_T120I,N_D377Y,M_I82T,Spike_D950N,NS7b_T40I,NSP13_P77L,Spike_E156G,NSP3_P1469S,Spike_T478K,NSP6_T77A,NSP12_P323L,Spike_D614G,NSP4_V167L,Spike_L452R,NSP3_I273V)
hCoV-19/Brazil/RJ-LNN03761/2021	EPI_ISL_3014413	South America / Brazil / Rio de Janeiro / Sao Joao de Meriti		B.1.617.2	G	(N_G215C,N_D63G,N_R203M,NSP8_T145I,NSP12_G671S,NS3_S26L,Spike_P681R,Spike_R158del,NSP3_P1228L,NS7a_V82A,NSP3_A488S,Spike_F157del,NSP4_T492I,NSP14_A394V,Spike_T19R,NS7a_T120I,N_D377Y,M_I82T,Spike_D950N,NS7b_T40I,NSP13_P77L,Spike_E156G,NSP3_P1469S,Spike_T478K,NSP6_T77A,NSP12_P323L,Spike_D614G,NSP4_V167L,Spike_L452R,NSP3_I273V)
hCoV-19/Brazil/RJ-LNN03755/2021	EPI_ISL_3014414	South America / Brazil / Rio de Janeiro / Sao Joao de Meriti		B.1.617.2	G	(N_G215C,N_D63G,N_R203M,NSP8_T145I,NSP12_G671S,NS3_S26L,Spike_P681R,Spike_R158del,NS3_V202L,NSP3_P1228L,NS7a_V82A,NSP3_A488S,Spike_F157del,NSP4_T492I,NSP14_A394V,Spike_T19R,NS7a_T120I,N_D377Y,M_I82T,Spike_D950N,NS7b_T40I,NSP13_P77L,Spike_E156G,NSP3_P1469S,Spike_T478K,NSP15_A6V,NSP6_T77A,NSP12_P323L,Spike_D614G,NSP4_V167L,Spike_L452R,NSP3_I273V)
hCoV-19/Brazil/RJ-LNN04030/2021	EPI_ISL_3014415	South America / Brazil / Rio de Janeiro / Mesquita		B.1.617.2	G	(N_G215C,N_D63G,N_R203M,NSP8_T145I,NSP12_G671S,NSP12_S561A,NS3_S26L,Spike_P681R,Spike_R158del,NSP3_P1228L,NS7a_V82A,NSP3_A488S,Spike_F157del,NSP4_T492I,NSP14_A394V,Spike_T19R,NS7a_T120I,N_D377Y,M_I82T,Spike_D950N,NS7b_T40I,NSP13_P77L,Spike_E156G,NSP3_P1469S,Spike_T478K,NSP6_T77A,NSP12_P323L,Spike_D614G,NSP4_V167L,Spike_L452R,NSP3_I273V)
hCoV-19/Brazil/RJ-LNN03754/2021	EPI_ISL_3014416	South America / Brazil / Rio de Janeiro / Nova Iguacu		B.1.617.2	G	(N_G215C,N_D63G,N_R203M,NSP8_T145I,NSP12_G671S,NS3_S26L,Spike_P681R,Spike_R158del,NSP3_P1228L,NS7a_V82A,NSP3_A488S,Spike_F157del,NSP4_T492I,NSP14_A394V,Spike_T19R,NS7a_T120I,N_D377Y,M_I82T,Spike_D950N,NS7b_T40I,NSP13_P77L,Spike_E156G,NSP3_P1469S,Spike_T478K,NSP6_T77A,NSP12_P323L,Spike_D614G,NSP4_V167L,Spike_L452R,NSP3_I273V)
hCoV-19/Brazil/RJ-LNN03688/2021	EPI_ISL_3014417	South America / Brazil / Rio de Janeiro / Duque de Caxias		B.1.617.2	G	(N_G215C,N_D63G,N_R203M,NSP8_T145I,NSP12_G671S,NS3_S26L,Spike_P681R,Spike_R158del,NSP3_P1228L,NS7a_V82A,NSP3_A488S,Spike_F157del,NSP4_T492I,NSP14_A394V,Spike_T19R,NS7a_T120I,N_D377Y,M_I82T,Spike_D950N,NS7b_T40I,NSP13_P77L,Spike_E156G,NSP3_P1469S,Spike_T478K,NSP6_T77A,NSP12_P323L,Spike_D614G,NSP4_V167L,Spike_L452R,NSP3_I273V)
hCoV-19/Brazil/RJ-LNN04001/2021	EPI_ISL_3014418	South America / Brazil / Rio de Janeiro / Queimados		B.1.617.2	G	(N_G215C,N_D63G,N_R203M,NSP8_T145I,NSP12_G671S,NS3_S26L,Spike_P681R,Spike_D138Y,Spike_R158del,NSP3_P1228L,NSP3_A488S,Spike_F157del,NSP4_T492I,NSP14_A394V,Spike_T19R,N_D377Y,M_I82T,Spike_D950N,NS7b_T40I,NSP13_P77L,Spike_E156G,NSP3_P1469S,NSP6_T77A,NSP12_P323L,Spike_D614G,NSP4_V167L,NSP3_I273V)
hCoV-19/Brazil/RJ-LNN04005/2021	EPI_ISL_3014419	South America / Brazil / Rio de Janeiro / Queimados		B.1.617.2	G	(N_G215C,N_D63G,N_R203M,NSP8_T145I,NSP12_G671S,NS3_S26L,Spike_P681R,Spike_R158del,NSP3_P1228L,NS7a_V82A,NSP3_A488S,Spike_F157del,NSP4_T492I,NSP14_A394V,Spike_T19R,NS7a_T120I,N_D377Y,M_I82T,Spike_D950N,Spike_ins108AV,NS7b_T40I,NSP13_P77L,Spike_E156G,NSP3_P1469S,Spike_T478K,NSP6_T77A,NSP12_P323L,Spike_D614G,NSP4_V167L,Spike_L452R,NSP3_I273V)
hCoV-19/Brazil/RJ-LNN03676/2021	EPI_ISL_3014420	South America / Brazil / Rio de Janeiro / Nova Iguacu		B.1.617.2	G	(N_G215C,N_D63G,N_R203M,NSP8_T145I,NSP12_G671S,NS3_S26L,Spike_P681R,Spike_R158del,NSP3_P1228L,NS7a_V82A,NSP3_A488S,Spike_F157del,NSP4_T492I,NSP14_A394V,Spike_T19R,NS7a_T120I,N_D377Y,M_I82T,Spike_D950N,NS7b_T40I,NSP13_P77L,Spike_E156G,NSP3_P1469S,Spike_T478K,NSP6_T77A,NSP12_P323L,Spike_D614G,NSP4_V167L,Spike_L452R,NSP3_I273V)
hCoV-19/Brazil/RJ-LNN03681/2021	EPI_ISL_3014421	South America / Brazil / Rio de Janeiro / Duque de Caxias		B.1.617.2	G	(N_G215C,N_D63G,N_R203M,NSP8_T145I,NSP12_G671S,NS3_S26L,Spike_P681R,Spike_R158del,NSP3_P1228L,NS7a_V82A,NSP3_A488S,Spike_F157del,NSP4_T492I,NSP14_A394V,Spike_T19R,NS7a_T120I,N_D377Y,M_I82T,Spike_D950N,NS7b_T40I,NSP13_P77L,Spike_E156G,NSP3_P1469S,Spike_T478K,NSP6_T77A,NSP12_P323L,Spike_D614G,NSP4_V167L,Spike_L452R,NSP3_I273V)
hCoV-19/Brazil/RJ-LNN03691/2021	EPI_ISL_3014422	South America / Brazil / Rio de Janeiro / Duque de Caxias		B.1.617.2	G	(NSP4_V99M,N_G215C,N_D63G,N_R203M,NSP8_T145I,NSP12_G671S,NS3_S26L,Spike_P681R,Spike_R158del,NSP3_P1228L,NS7a_V82A,NSP3_A488S,Spike_F157del,NSP4_T492I,NSP14_A394V,Spike_T19R,NS7a_T120I,N_D377Y,M_I82T,Spike_D950N,NS7b_T40I,NSP13_P77L,Spike_E156G,NSP3_P1469S,Spike_T478K,NSP6_T77A,NSP12_P323L,Spike_D614G,NSP4_V167L,Spike_L452R,NSP3_I273V)
hCoV-19/Brazil/RJ-LNN03692/2021	EPI_ISL_3014423	South America / Brazil / Rio de Janeiro / Duque de Caxias		B.1.617.2	G	(NSP4_V99M,N_G215C,N_D63G,N_R203M,NSP8_T145I,NSP12_G671S,NS3_S26L,Spike_P681R,Spike_R158del,NSP3_P1228L,NS7a_V82A,NSP3_A488S,Spike_F157del,NSP4_T492I,NSP14_A394V,Spike_T19R,NS7a_T120I,N_D377Y,M_I82T,Spike_D950N,NS7b_T40I,NSP13_P77L,Spike_E156G,NSP3_P1469S,Spike_T478K,NSP6_T77A,NSP12_P323L,Spike_D614G,NSP4_V167L,Spike_L452R,NSP3_I273V)
hCoV-19/Brazil/RJ-LNN03705/2021	EPI_ISL_3014424	South America / Brazil / Rio de Janeiro / Duque de Caxias		B.1.617.2	G	(N_G215C,N_D63G,N_R203M,NSP8_T145I,NSP12_G671S,NS3_S26L,Spike_P681R,Spike_R158del,NSP3_P1228L,NS7a_V82A,NSP3_A488S,Spike_F157del,NSP4_T492I,NSP14_A394V,Spike_T19R,NS7a_T120I,N_D377Y,M_I82T,Spike_D950N,NS7b_T40I,NSP13_P77L,Spike_E156G,NSP3_P1469S,Spike_T478K,NSP6_T77A,NSP12_P323L,Spike_D614G,NSP4_V167L,Spike_L452R,NSP3_I273V)
hCoV-19/Brazil/RJ-LNN03728/2021	EPI_ISL_3014425	South America / Brazil / Rio de Janeiro / Itaguai		B.1.617.2	G	(N_G215C,N_D63G,N_R203M,NSP8_T145I,NSP12_G671S,NS3_S26L,Spike_P681R,Spike_R158del,NSP3_P1228L,NS7a_V82A,NSP3_A488S,Spike_F157del,NSP4_T492I,NSP14_A394V,Spike_T19R,NS7a_T120I,N_D377Y,M_I82T,N_M210I,Spike_D950N,NS7b_T40I,NSP13_P77L,Spike_E156G,NSP3_P1469S,Spike_T478K,NSP6_T77A,NSP12_P323L,Spike_D614G,NSP4_V167L,Spike_L452R,NSP3_I273V)
hCoV-19/Brazil/RJ-LNN03751/2021	EPI_ISL_3014426	South America / Brazil / Rio de Janeiro / Nova Iguacu		B.1.617.2	G	(N_G215C,N_D63G,N_R203M,NSP8_T145I,NSP12_G671S,NS3_S26L,Spike_P681R,Spike_R158del,NSP3_P1228L,NS7a_V82A,NSP3_A488S,Spike_F157del,NSP4_T492I,NSP14_A394V,Spike_T19R,NS7a_T120I,N_D377Y,M_I82T,Spike_D950N,NS7b_T40I,NSP13_P77L,Spike_E156G,NSP3_P1469S,Spike_T478K,NSP6_T77A,NSP12_P323L,Spike_D614G,NSP4_V167L,Spike_L452R,NSP3_I273V)
hCoV-19/Brazil/RJ-LNN03756/2021	EPI_ISL_3014427	South America / Brazil / Rio de Janeiro / Sao Joao de Meriti		B.1.617.2	G	(N_G215C,N_D63G,N_R203M,NSP8_T145I,NSP12_G671S,NS3_S26L,Spike_P681R,Spike_R158del,NSP3_P1228L,NS7a_V82A,NSP3_A488S,Spike_F157del,NSP4_T492I,NSP14_A394V,Spike_T19R,NS7a_T120I,N_D377Y,M_I82T,Spike_D950N,NS7b_T40I,NSP13_P77L,Spike_E156G,NSP3_P1469S,Spike_T478K,NSP6_T77A,NSP12_P323L,Spike_D614G,NSP4_V167L,Spike_L452R,NSP3_I273V)
hCoV-19/Brazil/RJ-LNN03758/2021	EPI_ISL_3014428	South America / Brazil / Rio de Janeiro / Sao Joao de Meriti		B.1.617.2	G	(N_G215C,N_D63G,N_R203M,NSP8_T145I,NSP12_G671S,NS3_S26L,Spike_P681R,Spike_R158del,NSP3_P1228L,NS7a_V82A,NSP3_A488S,Spike_F157del,NSP4_T492I,NSP14_A394V,Spike_T19R,NS7a_T120I,N_D377Y,M_I82T,Spike_D950N,NS7b_T40I,NSP13_P77L,Spike_E156G,NSP3_P1469S,Spike_T478K,NSP6_T77A,NSP12_P323L,Spike_D614G,NSP4_V167L,Spike_L452R,NSP3_I273V)
hCoV-19/Brazil/RJ-LNN03780/2021	EPI_ISL_3014429	South America / Brazil / Rio de Janeiro / Itaborai		B.1.617.2	G	(N_G215C,N_D63G,N_R203M,NSP8_T145I,NSP12_G671S,NS3_S26L,Spike_P681R,Spike_R158del,NSP3_P1228L,NS7a_V82A,NSP3_A488S,Spike_F157del,NSP4_T492I,NSP14_A394V,Spike_T19R,NS7a_T120I,N_D377Y,M_I82T,Spike_D950N,NS7b_T40I,NSP13_P77L,Spike_E156G,NSP3_P1469S,Spike_T478K,NSP6_T77A,NSP12_D879Y,NSP12_P323L,Spike_D614G,NSP4_V167L,Spike_L452R,NSP3_I273V)
hCoV-19/Brazil/RJ-LNN03829/2021	EPI_ISL_3014430	South America / Brazil / Rio de Janeiro / Niteroi		B.1.617.2	G	(N_G215C,N_D63G,N_R203M,NSP8_T145I,NSP12_G671S,NS3_S26L,Spike_P681R,Spike_R158del,NSP3_P1228L,NS7a_V82A,NSP3_A488S,Spike_F157del,NSP4_T492I,NSP14_A394V,Spike_T19R,NS7a_T120I,N_D377Y,M_I82T,Spike_D950N,NS7b_T40I,NSP13_P77L,Spike_E156G,NSP3_P1469S,Spike_T478K,NSP6_T77A,NSP12_P323L,Spike_D614G,NSP4_V167L,Spike_L452R,NSP3_I273V)
hCoV-19/Brazil/RJ-LNN03920/2021	EPI_ISL_3014431	South America / Brazil / Rio de Janeiro / Marica		B.1.617.2	G	(N_G215C,N_D63G,N_R203M,NSP8_T145I,NSP12_G671S,NS3_S26L,Spike_P681R,Spike_R158del,Spike_S939F,NSP3_P1228L,N_A252V,NS7a_V82A,NSP3_A488S,Spike_F157del,NSP4_T492I,NSP14_A394V,Spike_T19R,NS7a_T120I,N_D377Y,M_I82T,Spike_D950N,NS7b_T40I,NSP13_P77L,Spike_E156G,NSP3_P1469S,Spike_T478K,NSP6_T77A,NSP12_P323L,Spike_D614G,NSP4_V167L,Spike_L452R,NSP3_I273V)
hCoV-19/Brazil/RJ-LNN03923/2021	EPI_ISL_3014432	South America / Brazil / Rio de Janeiro / Marica		B.1.617.2	G	(N_G215C,N_D63G,N_R203M,NSP8_T145I,NSP12_G671S,NS3_S26L,Spike_P681R,Spike_R158del,Spike_S939F,NSP3_P1228L,NS7a_V82A,NSP3_A488S,Spike_F157del,NSP4_T492I,NSP14_A394V,Spike_T19R,NS7a_T120I,N_D377Y,M_I82T,Spike_D950N,NS7b_T40I,NSP13_P77L,Spike_E156G,NSP3_P1469S,Spike_T478K,NSP6_T77A,NSP12_P323L,Spike_D614G,NSP4_V167L,Spike_L452R,NSP3_I273V)
hCoV-19/Brazil/RJ-LNN03926/2021	EPI_ISL_3014433	South America / Brazil / Rio de Janeiro / Marica		B.1.617.2	G	(N_G215C,N_D63G,N_R203M,NSP8_T145I,NSP12_G671S,NS3_S26L,Spike_P681R,Spike_R158del,NSP3_P1228L,NS7a_V82A,NSP3_A488S,Spike_F157del,NSP4_T492I,NSP14_A394V,Spike_T19R,NS7a_T120I,N_D377Y,M_I82T,Spike_D950N,NS7b_T40I,NSP13_P77L,Spike_E156G,NSP3_P1469S,Spike_T478K,NSP6_T77A,NSP12_P323L,Spike_D614G,NSP4_V167L,Spike_L452R,NSP3_I273V)
hCoV-19/Brazil/RJ-LNN03961/2021	EPI_ISL_3014434	South America / Brazil / Rio de Janeiro / Seropedica		B.1.617.2	G	(N_G215C,N_D63G,N_R203M,NSP8_T145I,NSP12_G671S,NS3_S26L,Spike_P681R,Spike_R158del,NSP3_P1228L,NS7a_V82A,NSP3_A488S,Spike_F157del,NSP4_T492I,NSP14_A394V,Spike_T19R,NS7a_T120I,N_D377Y,M_I82T,Spike_D950N,NS7b_T40I,NSP13_P77L,Spike_E156G,NSP3_P1469S,Spike_T478K,NSP6_T77A,NSP12_P323L,Spike_D614G,Spike_L452R,NSP4_V167L,NSP3_I273V)
hCoV-19/Brazil/RJ-LNN03973/2021	EPI_ISL_3014435	South America / Brazil / Rio de Janeiro / Nova Iguacu		B.1.617.2	G	(N_G215C,N_D63G,N_R203M,NSP8_T145I,NSP12_G671S,NS3_S26L,Spike_P681R,Spike_R158del,NSP3_P1228L,NS7a_V82A,NSP3_A488S,Spike_F157del,NSP4_T492I,NSP14_A394V,Spike_T19R,NS7a_T120I,N_D377Y,M_I82T,Spike_D950N,NS7b_T40I,NSP13_P77L,Spike_E156G,NSP3_P1469S,Spike_T478K,N_A12S,NSP6_T77A,NSP12_P323L,Spike_D614G,NSP4_V167L,Spike_L452R,NSP3_I273V)
hCoV-19/Brazil/RJ-LNN03980/2021	EPI_ISL_3014436	South America / Brazil / Rio de Janeiro / Nova Iguacu		B.1.617.2	G	(N_G215C,N_D63G,N_R203M,NSP8_T145I,NSP12_G671S,NS3_S26L,Spike_P681R,Spike_R158del,NSP3_P1228L,NS7a_V82A,NSP3_A488S,Spike_F157del,NSP4_T492I,NSP14_A394V,Spike_T19R,NS7a_T120I,NSP12_P227L,N_D377Y,M_I82T,Spike_D950N,NS7b_T40I,NSP13_P77L,Spike_E156G,NSP3_P1469S,Spike_T478K,NSP6_T77A,NSP12_P323L,Spike_D614G,NSP4_V167L,Spike_L452R,NSP3_I273V)
hCoV-19/Brazil/RJ-LNN03985/2021	EPI_ISL_3014437	South America / Brazil / Rio de Janeiro / Nova Iguacu		B.1.617.2	G	(N_G215C,N_D63G,N_R203M,NSP8_T145I,NSP12_G671S,NS3_S26L,Spike_P681R,Spike_R158del,NSP3_P1228L,NS7a_V82A,NSP3_A488S,Spike_F157del,NSP4_T492I,NSP14_A394V,Spike_T19R,NS7a_T120I,N_D377Y,M_I82T,Spike_D950N,NS7b_T40I,NSP13_P77L,Spike_E156G,NSP3_P1469S,Spike_T478K,NSP6_T77A,NSP12_P323L,Spike_D614G,NSP4_V167L,Spike_L452R,NSP3_I273V)
hCoV-19/Brazil/RJ-LNN03986/2021	EPI_ISL_3014438	South America / Brazil / Rio de Janeiro / Nova Iguacu		B.1.617.2	G	(N_G215C,N_D63G,N_R203M,NSP8_T145I,NSP12_G671S,NS3_S26L,Spike_P681R,Spike_R158del,NSP3_P1228L,NS7a_V82A,NSP3_A488S,Spike_F157del,NSP4_T492I,NSP14_A394V,Spike_T19R,NS7a_T120I,N_D377Y,M_I82T,Spike_D950N,NS7b_T40I,NSP13_P77L,Spike_E156G,NSP3_P1469S,Spike_T478K,NSP6_T77A,NSP12_P323L,Spike_D614G,NSP4_V167L,Spike_L452R,NSP3_I273V)
hCoV-19/Brazil/RJ-LNN03989/2021	EPI_ISL_3014439	South America / Brazil / Rio de Janeiro / Nova Iguacu		B.1.617.2	G	(N_G215C,N_D63G,N_R203M,NSP8_T145I,NSP12_G671S,NS3_S26L,Spike_P681R,Spike_R158del,NSP3_P1228L,NS7a_V82A,NSP3_A488S,Spike_F157del,NSP4_T492I,NSP14_A394V,Spike_T19R,NS7a_T120I,N_D377Y,M_I82T,Spike_D950N,NS7b_T40I,NSP13_P77L,Spike_E156G,NSP3_P1469S,Spike_T478K,NSP6_T77A,NSP12_P323L,Spike_D614G,NSP4_V167L,Spike_L452R,NSP3_I273V)
hCoV-19/Brazil/RJ-LNN03996/2021	EPI_ISL_3014440	South America / Brazil / Rio de Janeiro / Nova Iguacu		B.1.617.2	G	(N_G215C,N_D63G,N_R203M,NSP8_T145I,NSP12_G671S,NS3_S26L,Spike_P681R,Spike_R158del,NSP3_P1228L,NS7a_V82A,NSP3_A488S,Spike_F157del,NSP4_T492I,NSP14_A394V,Spike_T19R,NS7a_T120I,N_D377Y,M_I82T,Spike_D950N,NS7b_T40I,NSP13_P77L,Spike_E156G,NSP3_P1469S,Spike_T478K,NSP6_T77A,NSP12_P323L,Spike_D614G,NSP4_V167L,Spike_L452R,NSP3_I273V)
hCoV-19/Brazil/RJ-LNN03999/2021	EPI_ISL_3014441	South America / Brazil / Rio de Janeiro / Nova Iguacu		B.1.617.2	G	(N_G215C,N_D63G,N_R203M,NSP8_T145I,NSP12_G671S,NS3_S26L,Spike_P681R,Spike_R158del,NSP3_P1228L,NS7a_V82A,NSP3_A488S,Spike_F157del,NSP4_T492I,NSP14_A394V,Spike_T19R,NS7a_T120I,N_D377Y,M_I82T,Spike_D950N,NS7b_T40I,NSP13_P77L,Spike_E156G,NSP3_P1469S,Spike_T478K,NSP6_T77A,NSP12_P323L,Spike_D614G,NSP4_V167L,Spike_L452R,NSP3_I273V)
hCoV-19/Brazil/RJ-LNN04004/2021	EPI_ISL_3014442	South America / Brazil / Rio de Janeiro / Queimados		B.1.617.2	G	(N_G215C,N_D63G,N_R203M,NSP8_T145I,NSP12_G671S,NS3_S26L,Spike_P681R,Spike_R158del,NSP3_P1228L,NS7a_V82A,NSP3_A488S,Spike_F157del,NSP4_T492I,NSP14_A394V,Spike_T19R,NS7a_T120I,N_D377Y,M_I82T,Spike_D950N,NS7b_T40I,NSP13_P77L,Spike_E156G,NSP3_P1469S,Spike_T478K,NSP6_T77A,NSP12_P323L,Spike_D614G,NSP4_V167L,Spike_L452R,NSP3_I273V)
hCoV-19/Brazil/RJ-LNN04006/2021	EPI_ISL_3014443	South America / Brazil / Rio de Janeiro / Mesquita		B.1.617.2	G	(N_G215C,N_D63G,N_R203M,NSP8_T145I,NSP12_G671S,NS3_S26L,Spike_P681R,Spike_R158del,NSP3_P1228L,NS7a_V82A,NSP3_A488S,Spike_F157del,NSP4_T492I,NSP14_A394V,Spike_T19R,NS7a_T120I,N_D377Y,M_I82T,Spike_D950N,NS7b_T40I,NSP13_P77L,Spike_E156G,NSP3_P1469S,Spike_T478K,NSP6_T77A,NSP12_P323L,Spike_D614G,NSP4_V167L,Spike_L452R,NSP3_I273V)
hCoV-19/Brazil/RJ-LNN04009/2021	EPI_ISL_3014444	South America / Brazil / Rio de Janeiro / Nova Iguacu		B.1.617.2	G	(N_G215C,N_D63G,N_R203M,NSP8_T145I,NSP12_G671S,NS3_S26L,Spike_P681R,Spike_R158del,NSP3_P1228L,NS7a_V82A,NSP3_A488S,Spike_F157del,NSP4_T492I,NSP14_A394V,Spike_T19R,NS7a_T120I,N_D377Y,M_I82T,Spike_D950N,NS7b_T40I,NSP13_P77L,Spike_E156G,NSP3_P1469S,Spike_T478K,NSP6_T77A,NSP12_P323L,Spike_D614G,NSP4_V167L,Spike_L452R,NSP3_I273V)
hCoV-19/Brazil/RJ-LNN04010/2021	EPI_ISL_3014445	South America / Brazil / Rio de Janeiro / Mesquita		B.1.617.2	G	(N_G215C,N_D63G,N_R203M,NSP8_T145I,NSP12_G671S,NS3_S26L,Spike_P681R,Spike_R158del,NSP3_P1228L,NS7a_V82A,NSP3_A488S,Spike_F157del,NSP4_T492I,NSP14_A394V,Spike_T19R,NS7a_T120I,N_D377Y,M_I82T,Spike_D950N,NS7b_T40I,NSP13_P77L,Spike_E156G,NSP3_L1328F,NSP3_P1469S,Spike_T478K,NSP6_T77A,NSP12_P323L,Spike_D614G,NSP4_V167L,Spike_L452R,NSP3_I273V)
hCoV-19/Brazil/RJ-LNN04028/2021	EPI_ISL_3014446	South America / Brazil / Rio de Janeiro / Sao Joao de Meriti		B.1.617.2	G	(N_G215C,N_D63G,N_R203M,NSP8_T145I,NSP12_G671S,NS3_S26L,Spike_P681R,Spike_R158del,NSP3_P1228L,NS7a_V82A,NSP3_A488S,Spike_F157del,NSP4_T492I,NSP14_A394V,Spike_T19R,NS7a_T120I,N_D377Y,M_I82T,Spike_D950N,NS7b_T40I,NSP13_P77L,Spike_E156G,NSP3_P1469S,Spike_T478K,NSP6_T77A,NSP12_P323L,Spike_D614G,NSP4_V167L,Spike_L452R,NSP3_I273V)
hCoV-19/Brazil/RJ-LNN04031/2021	EPI_ISL_3014447	South America / Brazil / Rio de Janeiro / Mesquita		B.1.617.2	G	(N_G215C,N_D63G,N_R203M,NSP8_T145I,NSP12_G671S,NS3_S26L,Spike_P681R,Spike_R158del,NSP3_P1228L,NS7a_V82A,NSP3_A488S,Spike_F157del,NSP4_T492I,NSP14_A394V,Spike_T19R,NS7a_T120I,N_D377Y,M_I82T,Spike_D950N,NS7b_T40I,NSP13_P77L,Spike_E156G,NSP3_P1469S,Spike_T478K,NSP6_T77A,NSP12_P323L,Spike_D614G,NSP4_V167L,Spike_L452R,NSP3_I273V)
hCoV-19/Brazil/RJ-LNN04062/2021	EPI_ISL_3014448	South America / Brazil / Rio de Janeiro / Japeri		B.1.617.2	G	(N_G215C,N_D63G,N_R203M,NSP8_T145I,NSP12_G671S,NS3_S26L,Spike_P681R,Spike_R158del,NSP3_P1228L,NS7a_V82A,NSP3_A488S,Spike_F157del,NSP4_T492I,NSP14_A394V,Spike_T19R,NS7a_T120I,N_D377Y,M_I82T,Spike_D950N,NS7b_T40I,NSP13_P77L,Spike_E156G,NSP3_P1469S,Spike_T478K,NSP6_T77A,NSP12_P323L,Spike_D614G,NSP4_V167L,Spike_L452R,NSP3_I273V)
hCoV-19/Brazil/RJ-LNN04063/2021	EPI_ISL_3014449	South America / Brazil / Rio de Janeiro / Japeri		B.1.617.2	G	(N_G215C,N_D63G,N_R203M,NSP8_T145I,NSP12_G671S,NS3_S26L,Spike_P681R,Spike_R158del,NSP3_P1228L,NS7a_V82A,NSP3_A488S,Spike_F157del,NSP4_T492I,NSP14_A394V,Spike_T19R,NS7a_T120I,N_D377Y,M_I82T,Spike_D950N,NS7b_T40I,NSP13_P77L,Spike_E156G,NSP3_P1469S,Spike_T478K,NSP6_T77A,NSP12_P323L,Spike_D614G,NSP4_V167L,Spike_L452R,NSP3_I273V)
hCoV-19/Brazil/RJ-LNN04070/2021	EPI_ISL_3014450	South America / Brazil / Rio de Janeiro / Japeri		B.1.617.2	G	(N_G215C,N_D63G,N_R203M,NSP8_T145I,NSP12_G671S,NS3_S26L,Spike_P681R,Spike_R158del,NSP3_P1228L,NS7a_V82A,NSP3_A488S,Spike_F157del,NSP4_T492I,NSP14_A394V,Spike_T19R,NS7a_T120I,N_D377Y,M_I82T,Spike_D950N,NS7b_T40I,NSP13_P77L,Spike_E156G,NSP3_P1469S,Spike_T478K,NSP6_T77A,NSP12_P323L,Spike_D614G,NSP4_V167L,Spike_L452R,NSP3_I273V)
hCoV-19/Brazil/RJ-LNN04072/2021	EPI_ISL_3014451	South America / Brazil / Rio de Janeiro / Japeri		B.1.617.2	G	(N_G215C,N_D63G,N_R203M,NSP8_T145I,NSP12_G671S,NS3_S26L,Spike_P681R,Spike_R158del,NSP3_P1228L,NS7a_V82A,NSP3_A488S,Spike_F157del,NSP4_T492I,NSP14_A394V,Spike_T19R,NS7a_T120I,N_D377Y,M_I82T,Spike_D950N,NS7b_T40I,NSP13_P77L,Spike_E156G,NSP3_P1469S,Spike_T478K,NSP6_T77A,NSP12_P323L,Spike_D614G,NSP4_V167L,Spike_L452R,NSP3_I273V)
hCoV-19/Brazil/RJ-LNN04078/2021	EPI_ISL_3014452	South America / Brazil / Rio de Janeiro / Rio de Janeiro		B.1.617.2	G	(N_G215C,N_D63G,N_R203M,NSP8_T145I,NSP12_G671S,NS3_S26L,Spike_P681R,Spike_R158del,NSP3_P1228L,NS7a_V82A,NSP3_A488S,Spike_F157del,NSP4_T492I,NSP14_A394V,Spike_T19R,NS7a_T120I,N_D377Y,M_I82T,Spike_D950N,NS7b_T40I,NSP13_P77L,Spike_E156G,NSP3_P1469S,Spike_T478K,NSP6_T77A,NSP12_P323L,Spike_D614G,NSP4_V167L,Spike_L452R,NSP3_I273V)
hCoV-19/Brazil/RJ-LNN04083/2021	EPI_ISL_3014453	South America / Brazil / Rio de Janeiro / Rio de Janeiro		B.1.617.2	G	(N_G215C,N_D63G,N_R203M,NSP8_T145I,NSP12_G671S,NS3_S26L,Spike_P681R,Spike_R158del,NSP3_P1228L,NS7a_V82A,NSP3_A488S,Spike_F157del,NSP4_T492I,NSP14_A394V,Spike_T19R,NS7a_T120I,N_D377Y,M_I82T,Spike_D950N,NS7b_T40I,NSP13_P77L,Spike_E156G,NSP3_P1469S,Spike_T478K,NSP6_T77A,NSP12_P323L,Spike_D614G,NSP4_V167L,Spike_L452R,NSP3_I273V)
hCoV-19/Brazil/RJ-LNN04091/2021	EPI_ISL_3014454	South America / Brazil / Rio de Janeiro / Rio de Janeiro		B.1.617.2	G	(N_G215C,N_D63G,N_R203M,NSP8_T145I,NSP12_G671S,NS3_S26L,Spike_P681R,Spike_R158del,NSP3_P1228L,NS7a_V82A,NSP3_A488S,Spike_F157del,NSP4_T492I,NSP14_A394V,Spike_T19R,NS7a_T120I,N_D377Y,M_I82T,Spike_D950N,NS7b_T40I,NSP13_P77L,Spike_E156G,NSP3_P1469S,Spike_T478K,NSP6_T77A,NSP12_P323L,Spike_D614G,NSP4_V167L,Spike_L452R,NSP3_I273V)
hCoV-19/Brazil/RJ-LNN04099/2021	EPI_ISL_3014455	South America / Brazil / Rio de Janeiro / Rio de Janeiro		B.1.617.2	G	(N_G215C,N_D63G,N_R203M,NSP8_T145I,NSP12_G671S,NS3_S26L,Spike_P681R,Spike_R158del,NSP3_P1228L,NS7a_V82A,NSP3_A488S,Spike_F157del,NSP4_T492I,NSP14_A394V,Spike_T19R,NS7a_T120I,N_D377Y,M_I82T,Spike_D950N,NS7b_T40I,NSP13_P77L,Spike_E156G,NSP13_P47L,NSP3_P1469S,Spike_T478K,NSP6_T77A,NSP12_P323L,Spike_D614G,NSP4_V167L,Spike_L452R,NSP3_I273V)
hCoV-19/Brazil/RJ-LNN04107/2021	EPI_ISL_3014456	South America / Brazil / Rio de Janeiro / Rio de Janeiro		B.1.617.2	G	(N_G215C,N_D63G,N_R203M,NSP8_T145I,NSP12_G671S,NS3_S26L,Spike_P681R,Spike_R158del,NSP3_P1228L,NS7a_V82A,NSP3_A488S,Spike_F157del,NSP4_T492I,NSP14_A394V,Spike_T19R,NS7a_T120I,N_D377Y,M_I82T,Spike_D950N,NS7b_T40I,NSP13_P77L,Spike_E156G,NSP3_P1469S,Spike_T478K,NSP6_T77A,NSP12_P323L,Spike_D614G,NSP4_V167L,Spike_L452R,NSP3_I273V)
hCoV-19/Brazil/RJ-LNN04130/2021	EPI_ISL_3014457	South America / Brazil / Rio de Janeiro / Rio de Janeiro		B.1.617.2	G	(N_G215C,N_D63G,N_R203M,NSP8_T145I,NSP12_G671S,Spike_R190S,NS3_S26L,Spike_P681R,Spike_R158del,NSP3_P1228L,NS7a_V82A,NSP3_A488S,Spike_F157del,NSP4_T492I,NSP14_A394V,Spike_T19R,NS7a_T120I,N_D377Y,M_I82T,Spike_D950N,NS7b_T40I,NSP13_P77L,Spike_E156G,NSP3_P1469S,Spike_T478K,NSP6_T77A,NSP12_P323L,Spike_D614G,NSP4_V167L,Spike_L452R,NSP15_H337R,NSP3_I273V)
hCoV-19/Brazil/RJ-LNN04133/2021	EPI_ISL_3014458	South America / Brazil / Rio de Janeiro / Mesquita		B.1.617.2	G	(N_G215C,N_D63G,N_R203M,NSP8_T145I,NSP12_G671S,NSP3_M560I,NS3_S26L,Spike_P681R,Spike_R158del,NSP3_P1228L,Spike_T29I,NS7a_V82A,NSP3_A488S,Spike_F157del,NSP4_T492I,NSP14_A394V,Spike_T19R,NS7a_T120I,N_D377Y,M_I82T,Spike_D950N,NS7b_T40I,NSP13_P77L,Spike_E156G,NSP3_P1469S,Spike_T478K,NSP6_T77A,NSP12_P323L,Spike_D614G,NSP4_V167L,Spike_L452R,NSP3_I273V)
hCoV-19/Brazil/RJ-LNN04137/2021	EPI_ISL_3014459	South America / Brazil / Rio de Janeiro / Rio de Janeiro		B.1.617.2	G	(N_G215C,N_D63G,N_R203M,NSP8_T145I,NSP12_G671S,NS3_S26L,Spike_P681R,Spike_R158del,NSP3_P1228L,NS7a_V82A,NSP3_A488S,Spike_F157del,NSP4_T492I,NSP14_A394V,Spike_T19R,NS7a_T120I,N_D377Y,M_I82T,Spike_D950N,NS7b_T40I,NSP13_P77L,Spike_E156G,NSP3_P1469S,Spike_T478K,NSP6_T77A,NSP12_P323L,Spike_D614G,NSP4_V167L,Spike_L452R,NSP3_I273V)
hCoV-19/Brazil/RJ-LNN04138/2021	EPI_ISL_3014460	South America / Brazil / Rio de Janeiro / Rio de Janeiro		B.1.617.2	G	(N_G215C,N_D63G,N_R203M,NSP8_T145I,NSP12_G671S,NS3_S26L,Spike_P681R,Spike_R158del,NSP3_P1228L,NS7a_V82A,NSP3_A488S,Spike_F157del,NSP4_T492I,NSP14_A394V,Spike_T19R,NS7a_T120I,N_D377Y,M_I82T,Spike_D950N,NS7b_T40I,NSP13_P77L,Spike_E156G,NSP3_P1469S,Spike_T478K,NSP6_T77A,NSP12_P323L,Spike_D614G,NSP4_V167L,Spike_L452R,NSP3_I273V)
hCoV-19/Brazil/RJ-LNN04139/2021	EPI_ISL_3014461	South America / Brazil / Rio de Janeiro / Rio de Janeiro		B.1.617.2	G	(N_G215C,N_D63G,N_R203M,NSP8_T145I,NSP12_G671S,NS3_S26L,Spike_P681R,Spike_R158del,NSP3_P1228L,NS7a_V82A,NSP3_A488S,Spike_F157del,NSP4_T492I,NSP14_A394V,Spike_T19R,NS7a_T120I,N_D377Y,M_I82T,Spike_D950N,NS7b_T40I,NSP13_P77L,Spike_E156G,NSP3_P1469S,Spike_T478K,NSP12_I201V,NSP6_T77A,NSP12_P323L,Spike_D614G,NSP4_V167L,Spike_L452R,NSP3_I273V)
hCoV-19/Brazil/RJ-LNN04142/2021	EPI_ISL_3014462	South America / Brazil / Rio de Janeiro / Rio de Janeiro		B.1.617.2	G	(N_G215C,N_D63G,N_R203M,NSP8_T145I,NSP12_G671S,NS3_S26L,Spike_P681R,Spike_R158del,NSP3_P1228L,NS7a_V82A,NSP3_A488S,Spike_F157del,NSP4_T492I,NSP14_A394V,Spike_T19R,NS7a_T120I,N_D377Y,M_I82T,Spike_D950N,NS7b_T40I,NSP13_P77L,Spike_E156G,NSP3_P1469S,Spike_T478K,NSP6_T77A,NSP12_P323L,Spike_D614G,NSP4_V167L,Spike_L452R,NSP3_I273V)
hCoV-19/Brazil/RJ-LNN04144/2021	EPI_ISL_3014463	South America / Brazil / Rio de Janeiro / Rio de Janeiro		B.1.617.2	G	(N_G215C,N_D63G,N_R203M,NSP8_T145I,NSP12_G671S,NS3_S26L,Spike_P681R,Spike_R158del,NSP3_P1228L,NS7a_V82A,NSP3_A488S,Spike_F157del,NSP4_T492I,NSP14_A394V,Spike_T19R,NS7a_T120I,N_D377Y,M_I82T,Spike_D950N,NS7b_T40I,NSP13_P77L,Spike_E156G,NSP3_P1469S,Spike_T478K,NSP6_T77A,NSP12_P323L,Spike_D614G,NSP4_V167L,Spike_L452R,NSP3_I273V)
hCoV-19/Brazil/RJ-LNN04145/2021	EPI_ISL_3014464	South America / Brazil / Rio de Janeiro / Rio de Janeiro		B.1.617.2	G	(N_G215C,N_D63G,N_R203M,NSP8_T145I,NSP12_G671S,NS3_S26L,Spike_P681R,Spike_R158del,NSP3_P1228L,NS7a_V82A,NSP3_A488S,Spike_F157del,NSP4_T492I,NSP14_A394V,Spike_T19R,NS7a_T120I,N_D377Y,M_I82T,Spike_D950N,NS7b_T40I,NSP13_P77L,Spike_E156G,NSP3_P1469S,Spike_T478K,NSP6_T77A,NSP12_P323L,Spike_D614G,NSP4_V167L,Spike_L452R,NSP3_I273V)
hCoV-19/Brazil/RJ-LNN04146/2021	EPI_ISL_3014465	South America / Brazil / Rio de Janeiro / Rio de Janeiro		B.1.617.2	G	(N_G215C,N_D63G,N_R203M,NSP8_T145I,NSP12_G671S,NS3_S26L,Spike_P681R,Spike_R158del,NSP3_P1228L,NS7a_V82A,NSP3_A488S,Spike_F157del,NSP4_T492I,NSP14_A394V,Spike_T19R,NS7a_T120I,N_D377Y,M_I82T,Spike_D950N,NS7b_T40I,NSP13_P77L,Spike_E156G,NSP3_P1469S,Spike_T478K,NSP6_T77A,NSP12_P323L,Spike_D614G,NSP4_V167L,Spike_L452R,NSP3_I273V)
hCoV-19/Brazil/RJ-LNN04155/2021	EPI_ISL_3014466	South America / Brazil / Rio de Janeiro / Rio de Janeiro		B.1.617.2	G	(N_G215C,N_D63G,N_R203M,NSP8_T145I,NSP12_G671S,NS3_S26L,Spike_P681R,Spike_R158del,NSP3_P1228L,NS7a_V82A,NSP3_A488S,Spike_F157del,NSP4_T492I,NSP14_A394V,Spike_T19R,NS7a_T120I,N_D377Y,M_I82T,Spike_D950N,NS7b_T40I,NSP13_P77L,Spike_E156G,NSP3_L1328F,NSP3_P1469S,Spike_T478K,NSP6_T77A,NSP12_P323L,Spike_D614G,NSP4_V167L,Spike_L452R,NSP3_I273V)
hCoV-19/Brazil/TO-LNN04162/2021	EPI_ISL_3014467	South America / Brazil / Tocantins / Xambioa		B.1.617.2	G	(N_G215C,N_D63G,N_R203M,NSP8_T145I,NSP12_G671S,NS3_S26L,Spike_P681R,Spike_R158del,NSP3_P1228L,NS7a_V82A,NSP3_A488S,Spike_F157del,NSP4_T492I,NS3_G100C,NSP14_A394V,Spike_T19R,NS7a_T120I,N_D377Y,M_I82T,Spike_D950N,NS7b_T40I,NSP13_P77L,NS3_P262L,Spike_E156G,NSP3_P1469S,Spike_T478K,NSP6_T77A,NSP12_P323L,Spike_D614G,NSP4_V167L,Spike_L452R,NSP3_I273V)
hCoV-19/Brazil/RJ-LNN04168/2021	EPI_ISL_3014468	South America / Brazil / Rio de Janeiro / Sao Joao de Meriti		B.1.617.2	G	(N_G215C,N_D63G,N_R203M,NSP8_T145I,NSP12_G671S,NS3_S26L,Spike_P681R,Spike_R158del,NSP3_P1228L,NS7a_V82A,NSP3_A488S,Spike_F157del,NSP4_T492I,NSP14_A394V,Spike_T19R,NS7a_T120I,N_D377Y,M_I82T,Spike_D950N,NS7b_T40I,NSP13_P77L,Spike_E156G,NSP3_P1469S,Spike_T478K,NSP6_T77A,NSP12_P323L,Spike_D614G,NSP4_V167L,NSP6_L37F,Spike_L452R,NSP3_I273V)
hCoV-19/Brazil/RJ-LNN04170/2021	EPI_ISL_3014469	South America / Brazil / Rio de Janeiro / Seropedica		B.1.617.2	G	(N_G215C,N_D63G,N_R203M,NSP8_T145I,NSP12_G671S,NS3_S26L,Spike_P681R,Spike_R158del,NSP3_P1228L,NS7a_V82A,NSP3_A488S,Spike_F157del,NSP4_T492I,NSP14_A394V,Spike_T19R,NS7a_T120I,N_D377Y,M_I82T,Spike_D950N,NS7b_T40I,NSP13_P77L,Spike_E156G,NSP3_P1469S,Spike_T478K,NSP6_T77A,NSP12_P323L,Spike_D614G,NSP4_V167L,Spike_L452R,NSP3_I273V)
hCoV-19/Brazil/RJ-LNN04171/2021	EPI_ISL_3014470	South America / Brazil / Rio de Janeiro / Seropedica		B.1.617.2	G	(N_G215C,N_D63G,N_R203M,NSP8_T145I,NSP12_G671S,NS3_S26L,Spike_P681R,Spike_R158del,NSP3_P1228L,NS7a_V82A,NSP3_A488S,Spike_F157del,NSP4_T492I,NSP14_A394V,Spike_T19R,NS7a_T120I,N_D377Y,M_I82T,Spike_D950N,NS7b_T40I,NSP13_P77L,Spike_E156G,NSP3_P1469S,Spike_T478K,NSP6_T77A,NSP12_P323L,Spike_D614G,NSP4_V167L,Spike_L452R,NSP3_I273V)
hCoV-19/Brazil/SP-IB_118668/2021	EPI_ISL_3024728	South America / Brazil / Sao Paulo		B.1.617.2	G	(N_G215C,N_D63G,NS3_A23V,N_R203M,NSP12_G671S,NS3_S26L,Spike_P681R,Spike_D138Y,Spike_R158del,NSP3_P1228L,NS7a_V82A,NSP3_A488S,Spike_F157del,NSP4_T492I,NSP14_A394V,Spike_T19R,NS7a_T120I,N_D377Y,M_I82T,Spike_D950N,NS7b_T40I,NSP13_P77L,Spike_E156G,NSP3_P1469S,Spike_T478K,NSP6_T77A,NSP12_P323L,Spike_D614G,NSP4_V167L,Spike_L452R,NSP4_A307V)
hCoV-19/Brazil/SP-IB_118666/2021	EPI_ISL_3024729	South America / Brazil / Sao Paulo		B.1.617.2	G	(N_G215C,N_D63G,NS3_A23V,N_R203M,NSP12_G671S,NS3_S26L,Spike_P681R,Spike_D138Y,Spike_R158del,NSP3_P1228L,NS7a_V82A,NSP3_A488S,Spike_F157del,NSP4_T492I,NSP14_A394V,Spike_T19R,NS7a_T120I,N_D377Y,M_I82T,Spike_D950N,NS7b_T40I,NSP13_P77L,Spike_E156G,NSP3_P1469S,Spike_T478K,NSP6_T77A,NSP12_P323L,Spike_D614G,NSP4_V167L,Spike_L452R)
hCoV-19/Brazil/SP-IB_118667/2021	EPI_ISL_3024730	South America / Brazil / Sao Paulo		B.1.617.2	G	(N_G215C,N_D63G,N_R203M,NSP12_G671S,NS3_S26L,Spike_P681R,Spike_R158del,Spike_W64C,NSP3_P1228L,NS7a_V82A,NSP3_A488S,Spike_F157del,NSP4_T492I,NSP14_A394V,Spike_T19R,NS7a_T120I,N_D377Y,M_I82T,Spike_D950N,NSP2_A555V,NS7b_T40I,NSP13_P77L,Spike_E156G,NSP3_P1469S,Spike_T478K,NSP15_A6V,NSP6_T77A,NSP6_A2V,NSP12_P323L,Spike_D614G,NSP4_V167L,NSP6_L37F,Spike_L452R,NSP12_R249M)
hCoV-19/Brazil/SP-IB_118669/2021	EPI_ISL_3024731	South America / Brazil / Sao Paulo		B.1.617.2	G	(NSP14_T219I,N_G215C,Spike_T95I,N_D63G,NS3_A23V,N_R203M,NSP12_G671S,NS3_S26L,Spike_P681R,Spike_R158del,NSP3_P1228L,NS7a_V82A,NSP3_A488S,Spike_F157del,NSP4_T492I,NSP14_A394V,Spike_T19R,NS7a_T120I,Spike_P1112L,N_D377Y,M_I82T,Spike_D950N,NS7b_T40I,NSP13_P77L,NSP14_P412H,Spike_E156G,NSP3_P1469S,NSP3_P153L,Spike_T478K,NSP6_T77A,NSP12_P323L,Spike_D614G,NSP4_V167L,Spike_L452R,NSP4_A307V)
hCoV-19/Brazil/SP-IB_118670/2021	EPI_ISL_3024732	South America / Brazil / Sao Paulo		B.1.617.2	G	(N_G215C,N_D63G,N_R203M,NSP8_T145I,NSP12_G671S,NS3_S26L,Spike_P681R,Spike_R158del,NSP3_P1228L,NSP3_E405A,NS7a_V82A,NSP3_A488S,Spike_F157del,NSP4_T492I,NSP14_A394V,Spike_T19R,NS7a_T120I,N_D377Y,M_I82T,Spike_D950N,NS7b_T40I,NSP13_P77L,Spike_E156G,NSP3_P1469S,Spike_T478K,NSP6_T77A,NSP12_P323L,Spike_D614G,NSP4_V167L,Spike_L452R,NSP3_I273V)
hCoV-19/Brazil/SP-IB_118665/2021	EPI_ISL_3024733	South America / Brazil / Sao Paulo		B.1.617.2	G	(N_G215C,N_D63G,N_R203M,NSP12_G671S,NS3_W131C,NS3_S26L,Spike_P681R,Spike_R158del,NSP3_P1228L,NS7a_V82A,NSP3_A488S,Spike_F157del,NSP4_T492I,NSP14_A394V,Spike_T19R,NS7a_T120I,NSP2_K81N,NS7b_L32F,N_D377Y,M_I82T,Spike_D950N,NS7b_T40I,NSP13_P77L,Spike_E156G,NSP3_P1469S,Spike_T478K,NS7a_P45L,NSP6_T77A,NS7a_T61N,NSP12_P323L,Spike_D614G,NSP4_V167L,Spike_L452R)
